# Consensus Risk Modeling and Uncertainty Quantification of Alzheimer’s Disease Using 5ADCSI Plasma Biomarkers and Multiple External Machine-Learning Frameworks

**DOI:** 10.64898/2026.07.30.26359341

**Authors:** Ebrahim Zandi, Sophie A. Bell, Eric Turkheimer, Deborah G. Finkel, Jonathan Becker, Deborah Winders Davis, Christopher R. Beam

**Affiliations:** University of Southern California, USA; Department of Immunology and Immune Therapeutics and Norris Cancer Comprehensive Cancer Center, Keck School of Medicine, Los Angeles, California 90033, USA; Department of Psychology, University of Virginia, Charlottesville, Virginia, 22904, USA; School of Health and Welfare, Institute of Gerontology, Jönköping University, Jönköping, Sweden; Department of Family and Geriatric Medicine, University of Louisville School of Medicine, Louisville, KY 40202 USA; Department of Pediatrics, University of Louisville School of Medicine, Louisville, KY 40202, USA; Department of Psychology, School of Gerontology, Los Angeles, California 90033, USA

**Keywords:** Alzheimer’s disease, plasma biomarkers, p217tau, 5ADCSI, machine learning, consensus risk, prediction uncertainty, amyloid PET, centiloids, APOE ε4, biomarker harmonization, assay platform effects, risk stratification, translational inference

## Abstract

**Background:** Blood-based biomarkers are increasingly used to identify Alzheimer’s disease (AD)-related pathology, but differences in p217tau assay methodology, training cohorts, and model-development context can substantially influence machine-learning (ML) predictions. Whether emerging biomarker platforms preserve biologically meaningful AD-related information across independently developed ML frameworks remains incompletely understood.

**Objective:** To evaluate the biological coherence and translational consistency of plasma biomarker measurements generated using the 5ADCSI platform by applying multiple externally trained ML frameworks and developing a consensus-risk approach that integrates framework predictions while quantifying prediction uncertainty.

**Methods:** Plasma biomarker measurements from 472 participants in the Louisville Twins Study were analyzed using three independently trained ML frameworks: an A4- derived model using the Lilly p217tau MSD assay and two ADNI-derived models using Quanterix Simoa p217tau measured with either the AlzPath or Janssen antibody.

Framework-specific predictions of amyloid positivity probability and predicted centiloid burden were integrated into consensus amyloid risk, consensus centiloid burden, and composite consensus AD-risk scores. Prediction uncertainty and rank instability were used to characterize framework agreement and participant-level classification stability.

**Results:** All three frameworks recognized biologically coherent AD-related signal despite differences in training cohort and assay methodology. Agreement was strongest between the A4-MSD and ADNI-AlzPath frameworks, whereas agreement involving the ADNI-Jan framework was weaker. Consensus-risk modeling identified a reproducibly high-risk subgroup characterized by elevated consensus-risk scores, low prediction uncertainty, and low rank instability. Participants prioritized by the consensus framework were enriched for APOE ε4 burden, p-tau217, p-tau217/Aβ42, and GFAP, while discordant high-risk participants exhibited substantially greater framework disagreement.

**Conclusions:** Plasma biomarker measurements generated using the 5ADCSI platform preserve biologically meaningful AD-related information that is consistently recognized across multiple independent ML frameworks. Consensus-risk modeling provides a practical strategy for integrating complementary information from external biological reference models while explicitly characterizing prediction uncertainty, thereby supporting evaluation of emerging blood-based biomarker platforms when direct pathological validation is unavailable.
