## Supplemental Table S3 for "Consensus Risk Modeling and Uncertainty Quantification of Alzheimer’s Disease Using 5ADCSI Plasma Biomarkers and Multiple External Machine-Learning Frameworks"

### Sheet: TableS6
participant_id	consensus_risk	consensus_amyloid_risk	consensus_centiloid_burden	total_uncertainty	rank_sd	risk_group	consensus_rank
672	2.98828	3.12577	2.85079	1.49692	7.91465	Discordant High Risk	1
1107	2.43445	2.48115	2.38775	2.07437	142.114	Discordant High Risk	2
1320	2.3997	2.50413	2.29526	2.05784	84.6562	Discordant High Risk	3
816	2.29384	2.56197	2.0257	2.03372	159.823	Discordant High Risk	4
392	2.10859	2.33778	1.8794	0.507268	24.5454	Robust High Risk	5
681	1.92291	1.91544	1.93039	0.626423	20.2198	Discordant High Risk	6
150	1.87718	1.77597	1.97838	0.168432	13.8145	Robust High Risk	7
580	1.84243	1.99905	1.68582	2.08479	164.651	Discordant High Risk	8
878	1.83151	1.81659	1.84644	0.215171	18.3913	Robust High Risk	9
1180	1.696	1.68873	1.70326	0.111872	16.4512	Robust High Risk	10
299	1.66427	1.31167	2.01688	2.10702	161.777	Discordant High Risk	11
656M	1.62462	1.25225	1.99699	0.796769	46.8612	Discordant High Risk	12
1358	1.608	1.16301	2.05299	0.748276	76.7896	Discordant High Risk	13
1252	1.56985	1.24427	1.89543	1.00659	99.5423	Discordant High Risk	14
460M	1.56868	1.79165	1.34571	0.249145	24.2083	Robust High Risk	15
1328	1.56353	1.87875	1.2483	0.475219	41.55	Robust High Risk	16
484	1.55944	1.4807	1.63818	2.37856	210.925	Discordant High Risk	17
711	1.51788	1.21304	1.82272	0.713361	46.5432	Discordant High Risk	18
401	1.51589	1.18512	1.84666	0.420488	29.0816	Robust High Risk	19
918	1.50736	1.18755	1.82718	0.548599	46.1801	Discordant High Risk	20
770	1.4806	1.177	1.7842	0.49577	33.7156	Robust High Risk	21
717	1.46764	1.09572	1.83957	2.31702	213.905	Discordant High Risk	22
309	1.45167	1.25314	1.65021	0.536558	33.0963	Discordant High Risk	23
1142	1.43532	1.00987	1.86078	2.69992	228.856	Discordant High Risk	24
374	1.42382	1.34271	1.50494	1.66543	154.347	Discordant High Risk	25
202	1.39913	1.55666	1.2416	2.06821	194.017	Discordant High Risk	26
138	1.37235	1.5568	1.18791	0.483537	26.2348	Robust High Risk	27
1456	1.37045	1.17161	1.56929	2.45702	219.767	Discordant High Risk	28
1433D	1.30611	0.728354	1.88386	2.10865	205.114	Discordant High Risk	29
164	1.30591	1.63053	0.98129	0.652406	42.7907	Discordant High Risk	30
427	1.2887	1.53958	1.03781	1.72131	187.544	Discordant High Risk	31
1033	1.28311	1.68603	0.880193	0.757722	44.123	Discordant High Risk	32
1099	1.26478	1.37853	1.15102	0.530922	31.78	Discordant High Risk	33
709	1.25217	1.19077	1.31357	2.02313	197.597	Discordant High Risk	34
1381	1.23328	0.736597	1.72996	2.52037	237.191	Discordant High Risk	35
351	1.23046	1.07747	1.38345	0.581067	41.5433	Discordant High Risk	36
436	1.22367	2.11199	0.335342	0.668287	51.0506	Discordant High Risk	37
595	1.16264	1.08583	1.23945	0.464776	28.1259	Robust High Risk	38
584P	1.06306	0.991556	1.13456	1.2428	134.41	Discordant High Risk	39
432	1.06209	1.02669	1.0975	1.73987	198.604	Discordant High Risk	40
809	1.05618	0.965497	1.14687	0.727874	33.4765	Discordant High Risk	41
428P	1.05353	1.48831	0.618746	0.890012	131.913	Discordant High Risk	42
1307	1.0194	1.02265	1.01615	0.35422	29.3848	Robust High Risk	43
1427P	1.00203	1.00725	0.996798	0.997226	88.4504	Discordant High Risk	44
1246P	0.969493	1.02104	0.917947	0.923573	82.9709	Discordant High Risk	45
1144P	0.946147	0.964669	0.927624	0.986919	94.6911	Discordant High Risk	46
544	0.943333	0.998572	0.888095	0.883506	47.9444	Discordant High Risk	47
423	0.904335	0.906741	0.901928	1.47027	170.126	Discordant High Risk	48
240	0.892225	1.18018	0.604268	1.00054	132.411	Discordant High Risk	49
388D	0.889684	0.747578	1.03179	0.69253	52.7494	Discordant High Risk	50
902D	0.8892	0.889573	0.888827	1.59107	191.848	Discordant High Risk	51
827P	0.88771	1.13369	0.64173	0.873883	105.305	Discordant High Risk	52
315	0.876847	0.937263	0.816432	0.892144	60.8324	Discordant High Risk	53
1431M	0.852471	1.00717	0.697772	1.40687	181.939	Discordant High Risk	54
940M	0.843017	0.901012	0.785021	0.895719	63.4621	Discordant High Risk	55
513	0.837948	0.864719	0.811177	0.936247	71.8366	Discordant High Risk	56
1075	0.835376	0.668978	1.00177	0.765389	68.734	Discordant High Risk	57
354	0.77414	1.31099	0.237289	0.870734	147.603	Discordant High Risk	58
737	0.763164	0.530967	0.995361	1.51568	169.455	Discordant High Risk	59
923M	0.762065	0.962887	0.561244	0.850578	38.1021	Discordant High Risk	60
504D	0.761963	0.682988	0.840939	1.0802	104.418	Discordant High Risk	61
418	0.755955	0.9416	0.570309	0.846548	48.9762	Discordant High Risk	62
1125	0.751253	0.84939	0.653115	0.939845	66.5169	Discordant High Risk	63
1053P	0.744177	1.05972	0.428636	1.14802	149.536	Discordant High Risk	64
301	0.742887	0.464798	1.02098	1.92905	225.636	Discordant High Risk	65
277P	0.7309	0.641795	0.820004	1.28938	163.982	Discordant High Risk	66
186	0.723383	0.667612	0.779155	1.09115	110.463	Discordant High Risk	67
1178	0.704658	0.804897	0.604419	0.958661	81.7715	Discordant High Risk	68
608	0.702905	0.917663	0.488147	1.01605	98.373	Discordant High Risk	69
397	0.70108	0.837292	0.564869	0.816148	44.5496	Discordant High Risk	70
161	0.698993	1.31699	0.0809984	0.86658	174.074	Discordant High Risk	71
1469	0.69799	0.842638	0.553341	0.747495	41.2708	Discordant High Risk	72
950P	0.667533	1.09207	0.243	0.93151	139.783	Discordant High Risk	73
1032	0.655387	0.40469	0.906084	1.50959	183.114	Discordant High Risk	74
537M	0.605742	0.479787	0.731698	1.23212	139.894	Discordant High Risk	75
931	0.59698	0.477709	0.716251	1.32866	156.722	Discordant High Risk	76
1446P	0.594174	0.492888	0.69546	1.41905	180.625	Discordant High Risk	77
1462	0.593773	0.521769	0.665778	1.47068	190.661	Discordant High Risk	78
1458	0.592175	0.43166	0.752691	1.37712	159.352	Discordant High Risk	79
1268	0.568089	0.700511	0.435666	1.35476	181.662	Discordant High Risk	80
1115	0.566696	0.762858	0.370534	0.813474	52.0602	Discordant High Risk	81
386P	0.547427	0.295938	0.798917	1.42563	164.465	Discordant High Risk	82
187	0.517941	1.02732	0.00856492	0.77111	136.738	Discordant High Risk	83
491	0.509508	0.532171	0.486845	1.69192	167.972	Discordant High Risk	84
1132D	0.49919	0.364971	0.633409	1.46242	175.688	Discordant High Risk	85
294	0.496151	0.367047	0.625256	1.14804	121.529	Discordant High Risk	86
1418	0.492357	0.447466	0.537249	1.0236	99.7605	Discordant High Risk	87
545M	0.453873	1.01132	-0.103578	0.904931	121.709	Discordant High Risk	88
257	0.433721	0.42455	0.442892	1.19745	85.8932	Discordant High Risk	89
977	0.416016	0.424109	0.407924	1.43225	165.675	Discordant High Risk	90
121	0.393836	0.149458	0.638213	1.38551	164.339	Discordant High Risk	91
949P	0.370997	0.587982	0.154012	0.832083	73.6114	Discordant High Risk	92
268	0.37055	0.471617	0.269483	1.51342	175.52	Discordant High Risk	93
1171	0.36355	0.616515	0.110585	1.30213	155.612	Discordant High Risk	94
629	0.361961	0.581809	0.142113	1.0375	148.404	Discordant High Risk	95
384	0.357296	0.0990697	0.615522	1.67331	201.411	Discordant High Risk	96
1196	0.356295	0.62339	0.0891988	1.54717	180.102	Discordant High Risk	97
1270	0.355957	0.495692	0.216222	1.209	129.561	Discordant High Risk	98
236	0.354447	0.633074	0.07582	1.15399	142.985	Discordant High Risk	99
1079	0.336411	0.857104	-0.184282	0.786206	128.562	Discordant High Risk	100
860	0.335154	0.187692	0.482615	1.44879	180.553	Discordant High Risk	101
890	0.328547	0.472581	0.184512	1.37675	160.962	Discordant High Risk	102
898	0.324726	0.231497	0.417956	1.14269	117.935	Discordant High Risk	103
1127	0.323785	0.232026	0.415544	1.22355	147.769	Discordant High Risk	104
480	0.314837	0.289552	0.340121	1.26106	153.439	Discordant High Risk	105
1162D	0.310082	-0.0867097	0.706874	0.720637	86.0394	Discordant High Risk	106
1239P	0.306084	1.07935	-0.467184	0.638772	166.095	Discordant High Risk	107
899	0.301849	0.358629	0.245069	0.883461	81.7633	Discordant High Risk	108
558	0.298847	0.221201	0.376492	0.888627	94.6037	Discordant High Risk	109
820	0.297527	0.344323	0.250731	1.58229	188.035	Discordant High Risk	110
587	0.295573	0.653978	-0.0628319	0.597065	41.0508	Discordant High Risk	111
647	0.293302	0.360339	0.226264	1.53301	183.031	Discordant High Risk	112
1440	0.292719	0.160507	0.424932	1.22727	130.009	Discordant High Risk	113
830	0.280589	0.676689	-0.115512	0.613529	57.9241	Discordant High Risk	114
1280	0.277623	0.487308	0.0679371	1.4764	162.21	Discordant High Risk	115
372P	0.277269	0.642688	-0.0881499	0.627085	57.2804	Discordant High Risk	116
1473	0.268219	0.346052	0.190386	1.6105	194.282	Discordant High Risk	117
326	0.266146	0.39679	0.135503	1.58949	182.772	Discordant High Risk	118
1362	0.263524	0.0268094	0.500239	0.895601	72.4493	Intermediate	119
1432	0.263176	0.589431	-0.063079	0.666008	83.3767	Intermediate	120
1289	0.26301	0.0634168	0.462603	0.925662	127.226	Intermediate	121
718	0.262871	0.190106	0.335636	1.14954	138.063	Intermediate	122
745D	0.262207	0.497917	0.0264969	1.2302	156.587	Intermediate	123
702	0.256293	0.0262831	0.486303	0.898309	74.2951	Intermediate	124
529	0.250938	0.1267	0.375176	0.955784	119.305	Intermediate	125
473M	0.250192	0.500003	0.000380284	0.579277	65.5198	Intermediate	126
265	0.245793	0.10351	0.388076	0.925133	75.5637	Intermediate	127
192	0.241178	0.389674	0.0926811	1.52613	183.366	Intermediate	128
201D	0.241134	0.0359506	0.446318	0.943386	93.9035	Intermediate	129
1471	0.236419	0.251723	0.221114	1.39484	163.22	Intermediate	130
163	0.230624	0.388537	0.0727113	1.29882	155.201	Intermediate	131
795	0.230475	0.0293211	0.431629	0.995661	122.97	Intermediate	132
579	0.22447	0.012008	0.436933	0.911085	85.6087	Intermediate	133
646	0.22164	0.127188	0.316091	1.34896	160.977	Intermediate	134
958	0.220131	0.0811626	0.359099	0.924747	97.7833	Intermediate	135
648M	0.213609	0.594204	-0.166985	0.815924	125.141	Intermediate	136
398	0.199692	0.174439	0.224945	1.34908	190.814	Intermediate	137
242	0.193236	0.394587	-0.00811498	0.47736	55.0799	Intermediate	138
206	0.180368	0.654494	-0.293759	0.507141	58.1332	Intermediate	139
468	0.174937	-0.14818	0.498054	0.672044	71.035	Intermediate	140
302	0.168073	-0.254789	0.590936	0.793397	95.9297	Intermediate	141
1483	0.152463	0.0313352	0.27359	1.41541	167.011	Intermediate	142
930	0.151215	-0.0125449	0.314975	0.855018	72.3066	Intermediate	143
602	0.142161	0.489488	-0.205166	0.225855	44.8464	Intermediate	144
726	0.138165	0.354347	-0.0780168	1.47351	183.364	Intermediate	145
514M	0.133969	1.08295	-0.815013	1.05539	192.953	Intermediate	146
1213	0.132784	-0.24639	0.511959	0.846709	120.534	Intermediate	147
415	0.127483	-0.173033	0.428	0.873815	86.0231	Intermediate	148
496	0.126789	-0.175959	0.429538	0.874532	94.3988	Intermediate	149
296	0.124188	0.417366	-0.16899	1.36277	158.336	Intermediate	150
226	0.117089	-0.173224	0.407402	0.877567	85.3573	Intermediate	151
994	0.116981	-0.176616	0.410578	0.889332	89.0244	Intermediate	152
611	0.115753	-0.165581	0.397086	0.891938	91.4247	Intermediate	153
1276	0.115476	-0.195862	0.426814	0.857736	93.2484	Intermediate	154
1102	0.114251	-0.196316	0.424819	0.858924	97.6071	Intermediate	155
1476	0.114052	-0.186831	0.414936	0.87376	105.223	Intermediate	156
876	0.113846	0.0202327	0.20746	1.37056	189.343	Intermediate	157
724	0.111326	-0.00593088	0.228582	1.34851	179.318	Intermediate	158
763	0.111015	0.0865624	0.135467	1.22594	155.028	Intermediate	159
798	0.108135	0.0156868	0.200583	0.740672	65.0876	Intermediate	160
1468	0.103554	0.272995	-0.0658879	0.898737	117.993	Intermediate	161
649	0.103473	0.108609	0.0983373	1.04584	128.494	Intermediate	162
157	0.101801	0.0404363	0.163165	1.03217	143.745	Intermediate	163
1389	0.0965001	0.215123	-0.0221232	1.39275	167.988	Intermediate	164
821	0.0888751	-0.204542	0.382292	0.877946	97.4682	Intermediate	165
747	0.075055	-0.0972876	0.247398	0.76594	69.7804	Intermediate	166
1378	0.0734199	0.211779	-0.0649387	1.13237	139.48	Intermediate	167
195	0.071985	-0.0736329	0.217603	0.796125	74.2817	Intermediate	168
965	0.0693506	-0.326591	0.465292	0.980093	149.905	Intermediate	169
701	0.0632363	0.545994	-0.419521	0.159671	101.878	Intermediate	170
788	0.0598343	-0.145026	0.264695	0.724017	79.2525	Intermediate	171
175	0.055001	-0.134997	0.244999	1.19726	164.708	Intermediate	172
676	0.0537705	0.466011	-0.35847	1.62121	186.957	Intermediate	173
1034	0.0487481	-0.177177	0.274673	0.719757	62.1906	Intermediate	174
304	0.0473135	-0.0997989	0.194426	0.659292	51.2547	Intermediate	175
450	0.037421	-0.419425	0.494267	0.902125	132.757	Intermediate	176
476	0.034704	-0.366646	0.436054	0.656773	86.8055	Intermediate	177
837P	0.0333126	-0.268103	0.334728	0.952319	115.12	Intermediate	178
764	0.0303691	-0.416265	0.477003	0.886893	122.315	Intermediate	179
228	0.0301727	-0.0571659	0.117511	1.0746	157.467	Intermediate	180
1039	0.0257874	-0.282491	0.334066	0.960371	119.467	Intermediate	181
1324	0.0249713	0.262172	-0.21223	1.57704	186.485	Intermediate	182
227	0.0247787	-0.438129	0.487687	0.856978	124.002	Intermediate	183
1036P	0.0189515	-0.269556	0.307459	0.966996	115.851	Intermediate	184
1465	0.0184663	-0.231053	0.267986	0.716156	63.5324	Intermediate	185
512	0.00945272	-0.096233	0.115138	0.645856	65.0429	Intermediate	186
1008	0.00752267	-0.443923	0.458968	0.863161	131.032	Intermediate	187
604	0.00614105	-0.178578	0.19086	0.723395	69.2573	Intermediate	188
774	0.00556043	0.199694	-0.188573	0.821767	102.859	Intermediate	189
403	-0.00340208	-0.496796	0.489991	0.851861	140.244	Intermediate	190
210	-0.0041181	-0.416633	0.408397	0.785109	112.88	Intermediate	191
926	-0.0054145	-0.11467	0.103841	0.662554	71.4001	Intermediate	192
707	-0.00662669	0.336742	-0.349996	0.543437	106.547	Intermediate	193
381	-0.0188277	-0.214539	0.176884	1.09399	177.783	Intermediate	194
1447	-0.0226038	-0.073945	0.0287374	0.928775	160.138	Intermediate	195
819	-0.0226705	0.335472	-0.380813	0.507698	146.868	Intermediate	196
364	-0.0241828	-0.184682	0.136316	0.663823	69.0859	Intermediate	197
912P	-0.0248158	0.0444338	-0.0940653	0.415564	59.0241	Intermediate	198
1230	-0.0320986	-0.516977	0.45278	0.624724	118.029	Intermediate	199
1052	-0.0325236	-0.190917	0.125869	0.903927	118.943	Intermediate	200
628	-0.034397	-0.0125165	-0.0562774	1.15991	162.955	Intermediate	201
1154	-0.0384832	-0.133063	0.0560965	0.435958	76.9249	Intermediate	202
368	-0.0392267	0.243064	-0.321518	0.604714	123.971	Intermediate	203
515P	-0.0419244	-0.336668	0.25282	0.687929	86.1829	Intermediate	204
1117	-0.0456428	-0.562314	0.471029	0.893428	134.979	Intermediate	205
254	-0.0540694	-0.395248	0.287109	0.538926	105.551	Intermediate	206
1233	-0.0544608	-0.554946	0.446025	0.914771	143.861	Intermediate	207
122	-0.0581905	0.161226	-0.277607	0.475685	87.1606	Intermediate	208
539	-0.0657289	-0.215153	0.0836949	1.24463	186.691	Intermediate	209
1492	-0.0660635	-0.44128	0.309153	0.563768	81.0239	Intermediate	210
1296	-0.0673161	-0.377118	0.242486	0.498033	61.9661	Intermediate	211
449	-0.0792516	0.2322	-0.390703	0.498239	113.041	Intermediate	212
839	-0.0830574	-0.426078	0.259963	0.811217	105.472	Intermediate	213
1345	-0.0896867	-0.660336	0.480962	0.856031	165.731	Intermediate	214
894	-0.0926632	-0.506998	0.321671	0.710185	115.209	Intermediate	215
1054	-0.0969702	-0.526108	0.332167	0.725522	112.915	Intermediate	216
754P	-0.0995701	0.117273	-0.316413	0.460879	109.562	Intermediate	217
1140	-0.0996886	-0.448179	0.248802	0.58215	109.05	Intermediate	218
775	-0.103036	-0.561543	0.355471	0.543525	99.2632	Intermediate	219
1025	-0.108002	-0.61243	0.396426	0.718921	130.494	Intermediate	220
619	-0.110081	-0.624007	0.403844	0.72649	132.957	Intermediate	221
196	-0.11549	-0.52064	0.28966	0.701612	103.083	Intermediate	222
199	-0.116047	-0.689475	0.45738	0.799392	161.514	Intermediate	223
800P	-0.118169	-0.0555926	-0.180746	0.383388	52.7586	Intermediate	224
1467	-0.119708	0.0791582	-0.318574	0.448966	84.3894	Intermediate	225
591	-0.124374	0.088155	-0.336904	0.450465	95.6851	Intermediate	226
377	-0.124739	0.0803247	-0.329802	0.467646	87.9999	Intermediate	227
1255	-0.129675	0.0154065	-0.274756	0.712658	103.365	Intermediate	228
1216	-0.133991	-0.0506334	-0.217348	0.395882	68.1753	Intermediate	229
288	-0.134558	-0.603461	0.334345	0.682919	118.813	Intermediate	230
993	-0.135199	-0.0872664	-0.183131	0.954293	132.157	Intermediate	231
1455	-0.137758	0.0946263	-0.370142	0.450634	86.7476	Intermediate	232
289P	-0.140901	0.108818	-0.390621	0.496147	103.297	Intermediate	233
966	-0.141513	-0.0151733	-0.267852	0.56016	126.912	Intermediate	234
708	-0.144391	0.0661702	-0.354951	0.436655	69.6662	Intermediate	235
376	-0.145705	-0.22366	-0.0677501	0.953205	167.856	Intermediate	236
555	-0.146607	0.0800576	-0.373272	0.423895	63.8018	Intermediate	237
556	-0.149469	0.0741335	-0.373071	0.446902	107.42	Intermediate	238
1074	-0.14958	-0.585422	0.286261	0.524239	115.744	Intermediate	239
1351	-0.150118	-0.655119	0.354883	0.525257	98.336	Intermediate	240
1191	-0.152545	0.063717	-0.368806	0.288229	79.2443	Intermediate	241
1119	-0.153838	0.0719547	-0.379631	0.399928	125.729	Intermediate	242
957	-0.155882	0.058293	-0.370056	0.439343	87.2134	Intermediate	243
961	-0.156408	0.0256425	-0.338458	0.421331	85.8557	Intermediate	244
829	-0.156451	0.205588	-0.518491	0.799099	165.103	Intermediate	245
1202	-0.156739	0.0700606	-0.383539	0.43854	90.6615	Intermediate	246
214	-0.157427	0.0445809	-0.359435	0.457924	88.9834	Intermediate	247
722M	-0.158104	0.0799741	-0.396183	0.46955	92.9052	Intermediate	248
1390	-0.1586	0.0250674	-0.342268	0.422871	105.296	Intermediate	249
393	-0.159655	4.07816e-06	-0.319313	0.339396	79.6871	Intermediate	250
851	-0.16003	0.0477664	-0.367827	0.435716	100.849	Intermediate	251
804	-0.160711	0.0654837	-0.386905	0.426318	74.1942	Intermediate	252
1065	-0.161377	0.0475907	-0.370345	0.437673	111.532	Intermediate	253
248	-0.16246	0.0261782	-0.351098	0.401408	58.4874	Intermediate	254
575	-0.16282	-0.451071	0.12543	0.54701	110.153	Intermediate	255
996P	-0.165908	0.0748535	-0.406669	0.451637	94.8676	Intermediate	256
1498	-0.167877	0.0915189	-0.427273	0.416905	70.9011	Intermediate	257
1004P	-0.168236	0.0580267	-0.394498	0.445066	83.9764	Intermediate	258
215	-0.168511	0.0794809	-0.416502	0.454984	90.2151	Intermediate	259
237	-0.169377	0.0981634	-0.436917	0.429138	80.5895	Intermediate	260
1277	-0.169539	0.00209422	-0.341172	0.917103	135.86	Intermediate	261
314P	-0.170487	0.0787597	-0.419733	0.458	92.3492	Intermediate	262
600	-0.172463	0.0385967	-0.383524	0.434236	88.2919	Intermediate	263
1063	-0.172729	-0.134737	-0.210721	0.5656	121.635	Intermediate	264
1250	-0.176198	-0.676692	0.324295	0.730139	123.242	Intermediate	265
470	-0.176757	0.0795802	-0.433095	0.454659	103.314	Intermediate	266
1168	-0.179414	-0.0201929	-0.338636	0.448539	128.254	Intermediate	267
176	-0.181098	0.0488383	-0.411034	0.415896	72.8654	Intermediate	268
1349P	-0.182157	-0.0796829	-0.284632	0.291019	56.9672	Intermediate	269
1194	-0.184644	-0.762664	0.393376	0.748896	137.07	Intermediate	270
425	-0.18614	0.0311999	-0.403479	0.399822	80.3785	Intermediate	271
561	-0.188159	0.101841	-0.478159	0.482854	112.922	Intermediate	272
1031	-0.19093	0.0786227	-0.460483	0.444712	92.3604	Intermediate	273
835	-0.191892	0.0372622	-0.421046	0.365328	112.748	Intermediate	274
554	-0.197372	-0.757723	0.362979	0.755875	138.434	Intermediate	275
1282	-0.200585	-0.66813	0.266959	0.67543	112.537	Intermediate	276
1166	-0.212806	-0.179624	-0.245989	0.274517	49.0667	Intermediate	277
944	-0.214873	-0.0321896	-0.397555	0.403515	97.3093	Intermediate	278
132	-0.215171	-0.0283294	-0.402013	0.350197	99.5989	Intermediate	279
1384	-0.215191	-0.104384	-0.325998	0.294109	63.5797	Intermediate	280
680M	-0.216442	0.223717	-0.656602	0.452443	126.115	Intermediate	281
686P	-0.227728	0.0159787	-0.471434	0.261125	92.5972	Intermediate	282
1338	-0.230511	-0.624088	0.163067	0.684236	129.388	Intermediate	283
417	-0.231124	-0.0767123	-0.385536	0.290933	47.0677	Intermediate	284
1444	-0.240678	0.0193579	-0.500715	0.4913	121.165	Intermediate	285
362M	-0.248297	-0.014705	-0.481888	0.4511	117.738	Intermediate	286
1229	-0.250622	-0.0857588	-0.415486	0.358729	66.9647	Intermediate	287
927	-0.251443	-0.240877	-0.262009	0.584409	119.232	Intermediate	288
1429	-0.251542	-0.0730764	-0.430008	0.358182	66.7141	Intermediate	289
639	-0.252164	-0.332122	-0.172206	0.367135	80.0752	Intermediate	290
1408	-0.252448	-0.744097	0.2392	0.483198	102.776	Intermediate	291
1448	-0.255279	-0.088922	-0.421637	0.353317	77.9183	Intermediate	292
516	-0.255499	0.00741786	-0.518416	0.461823	119.136	Intermediate	293
1214	-0.255948	-0.0988452	-0.41305	0.325528	65.018	Intermediate	294
1137	-0.256681	-0.0801185	-0.433244	0.336609	65.5427	Intermediate	295
1308	-0.260124	-0.117858	-0.40239	0.357853	97.0847	Intermediate	296
137	-0.262387	-0.0404502	-0.484324	0.354441	88.119	Intermediate	297
1005	-0.264369	-0.116937	-0.411801	0.347062	92.3548	Intermediate	298
654	-0.265945	-0.105122	-0.426769	0.468522	115.245	Intermediate	299
1413	-0.269136	-0.107483	-0.430789	0.324054	57.2283	Intermediate	300
1226	-0.270995	-0.111411	-0.430579	0.341892	73.945	Intermediate	301
286	-0.271282	-0.0420865	-0.500477	0.374003	84.8849	Intermediate	302
221	-0.27314	-0.083095	-0.463184	0.341448	68.9786	Intermediate	303
755	-0.274943	-0.170313	-0.379574	0.299142	83.5312	Intermediate	304
1288	-0.278736	-0.0385153	-0.518957	0.43715	119.627	Intermediate	305
1093	-0.279296	-0.164728	-0.393864	0.313997	86.8634	Intermediate	306
463	-0.281515	-0.0992056	-0.463825	0.409682	92.0618	Intermediate	307
1459	-0.285557	-0.136136	-0.434978	0.326326	62.5378	Intermediate	308
1394	-0.285948	-0.099318	-0.472578	0.374662	103.677	Intermediate	309
151M	-0.288345	-0.0359497	-0.54074	0.390775	91.623	Intermediate	310
1298	-0.290227	-0.350468	-0.229986	0.66228	167.857	Intermediate	311
1284	-0.292915	-0.0791794	-0.50665	0.365418	80.19	Intermediate	312
152	-0.294535	-0.159643	-0.429427	0.345441	104.516	Intermediate	313
1279	-0.298227	-0.108795	-0.487659	0.37103	95.2154	Intermediate	314
560	-0.300275	-0.0631895	-0.537361	0.435472	133.47	Intermediate	315
1076	-0.303052	-0.136619	-0.469484	0.352377	84.5721	Intermediate	316
1292	-0.305355	-0.861817	0.251107	0.512986	154.336	Intermediate	317
752M	-0.305392	-0.371135	-0.239649	1.0194	169.632	Intermediate	318
534	-0.309435	-0.0909006	-0.527969	0.329224	79.1813	Intermediate	319
871	-0.312906	-0.100008	-0.525803	0.337561	76.5909	Intermediate	320
552	-0.313246	-0.134952	-0.49154	0.30603	69.2304	Intermediate	321
1291	-0.316029	-0.0786669	-0.553391	0.357222	85.7069	Intermediate	322
117P	-0.316227	-0.100503	-0.53195	0.313896	73.351	Intermediate	323
543	-0.317845	-0.185172	-0.450517	0.338176	108.973	Intermediate	324
929	-0.318849	-0.184744	-0.452954	0.289725	85.0304	Intermediate	325
115	-0.318852	-0.0913318	-0.546372	0.323955	76.4158	Intermediate	326
627	-0.321389	-0.11511	-0.527668	0.308057	76.4225	Intermediate	327
1382	-0.321718	-0.203472	-0.439964	0.278009	56.105	Intermediate	328
542	-0.321932	0.0355104	-0.679374	1.12578	184.841	Intermediate	329
274	-0.322494	-0.258689	-0.386299	0.298114	72.6978	Intermediate	330
1261	-0.323335	-0.736011	0.0893419	0.66154	133.652	Intermediate	331
972	-0.32609	-0.133622	-0.518559	0.32243	67.2778	Intermediate	332
1488	-0.326932	-0.175985	-0.477879	0.343895	97.9893	Intermediate	333
951	-0.328742	-0.13602	-0.521465	0.314779	70.2244	Intermediate	334
880	-0.329576	-0.336594	-0.322558	0.259971	112.277	Intermediate	335
367	-0.332457	0.166108	-0.831023	0.508601	152.329	Intermediate	336
1043	-0.334471	0.0823233	-0.751265	0.529735	152.462	Intermediate	337
567	-0.335178	-0.103417	-0.566938	0.338523	83.119	Intermediate	338
1434	-0.336384	-0.235437	-0.437331	0.388065	109.194	Intermediate	339
528	-0.338164	-0.27003	-0.406298	0.290269	71.0242	Intermediate	340
699	-0.340662	-0.176512	-0.504812	0.294001	63.4527	Intermediate	341
162	-0.348613	-0.459488	-0.237737	0.371806	85.6915	Intermediate	342
133	-0.354379	-0.0763887	-0.63237	0.518411	128.898	Intermediate	343
321	-0.358353	-0.309219	-0.407486	0.224466	92.7355	Intermediate	344
1496	-0.374286	-0.850028	0.101456	0.927799	155.338	Intermediate	345
380	-0.381641	-0.225255	-0.538027	0.887607	154.288	Intermediate	346
586	-0.382689	-0.0581694	-0.707208	0.834788	171.973	Intermediate	347
1273	-0.388558	-0.103691	-0.673425	0.546724	116.882	Intermediate	348
312	-0.393089	-0.470079	-0.316099	0.354939	104.535	Intermediate	349
290	-0.395275	-0.11314	-0.67741	0.51153	135.344	Intermediate	350
1225	-0.396904	-0.205088	-0.588719	0.251662	76.5392	Intermediate	351
566	-0.403388	-0.0538852	-0.752891	0.453356	134.585	Intermediate	352
1082	-0.428058	-0.0275279	-0.828589	0.732749	150.793	Intermediate	353
165	-0.431241	-0.144834	-0.717648	0.330087	103.657	Intermediate	354
481	-0.432914	-0.0256503	-0.840179	0.47151	131.047	Robust Low Risk	355
507	-0.433101	-0.563773	-0.302429	0.27003	101.509	Robust Low Risk	356
422	-0.436275	-0.0455751	-0.826975	0.451128	138.705	Robust Low Risk	357
500	-0.436465	-0.504881	-0.368049	0.259662	81.6149	Robust Low Risk	358
645	-0.436811	-0.352817	-0.520805	0.323499	67.0938	Robust Low Risk	359
962	-0.449134	0.0394182	-0.937687	0.641721	151.854	Intermediate	360
1290	-0.468298	-0.0572364	-0.879359	0.567342	145.661	Intermediate	361
188	-0.480548	-0.182232	-0.778863	0.357287	113.673	Robust Low Risk	362
1359	-0.481382	-0.12003	-0.842734	0.746181	153.374	Intermediate	363
103M	-0.485321	-0.113398	-0.857244	0.516777	128.901	Intermediate	364
434	-0.488195	-0.133774	-0.842616	0.360091	123.105	Robust Low Risk	365
116	-0.492315	-0.691076	-0.293554	0.20256	76.9314	Robust Low Risk	366
815	-0.494764	-0.048831	-0.940697	0.591166	147.031	Intermediate	367
854	-0.496449	-0.405152	-0.587746	0.326628	97.9115	Robust Low Risk	368
1092	-0.502687	-0.246464	-0.758911	0.301044	81.4346	Robust Low Risk	369
934	-0.517226	-0.262042	-0.772411	0.288546	88.4216	Robust Low Risk	370
739	-0.521676	-0.260711	-0.782642	0.433725	110.678	Robust Low Risk	371
523	-0.540007	-0.547574	-0.53244	0.382574	104.449	Robust Low Risk	372
1415	-0.548053	-0.570912	-0.525195	0.766043	156.689	Intermediate	373
1417	-0.553515	-0.758723	-0.348307	0.195896	101.51	Robust Low Risk	374
234	-0.557127	-0.232159	-0.882095	0.4613	121.41	Robust Low Risk	375
1302	-0.584485	-0.207195	-0.961774	0.489305	124.29	Robust Low Risk	376
623P	-0.591434	-0.545948	-0.63692	0.171964	71.8454	Robust Low Risk	377
822	-0.615007	-0.689712	-0.540302	0.223265	76.1951	Robust Low Risk	378
249	-0.621064	-0.717289	-0.524839	0.209246	48.7052	Robust Low Risk	379
882	-0.621191	-0.645118	-0.597263	0.210742	61.247	Robust Low Risk	380
107D	-0.631593	-0.324235	-0.93895	0.434297	102.894	Robust Low Risk	381
1150	-0.634687	-0.901976	-0.367399	0.302617	115.695	Robust Low Risk	382
383	-0.635307	-0.883965	-0.386649	0.416502	121.839	Robust Low Risk	383
1165	-0.638552	-0.68968	-0.587424	0.208058	55.2301	Robust Low Risk	384
603	-0.644629	-0.728478	-0.560779	0.210989	73.8163	Robust Low Risk	385
525	-0.654185	-0.976108	-0.332262	0.332537	129.978	Robust Low Risk	386
1157	-0.656572	-0.778133	-0.53501	0.213806	64.7661	Robust Low Risk	387
865	-0.661919	-0.671152	-0.652686	0.188502	46.0866	Robust Low Risk	388
1028	-0.663171	-0.786974	-0.539368	0.248963	75.9605	Robust Low Risk	389
106	-0.666058	-0.764267	-0.56785	0.260507	65.8015	Robust Low Risk	390
327	-0.667321	-0.797639	-0.537003	0.250782	68.2235	Robust Low Risk	391
756	-0.676043	-0.732445	-0.619641	0.167079	49.0106	Robust Low Risk	392
1325	-0.677373	-0.731516	-0.623229	0.146603	78.3005	Robust Low Risk	393
402P	-0.678222	-0.756377	-0.600067	0.321941	59.0717	Robust Low Risk	394
281	-0.678391	-0.785913	-0.570869	0.280483	57.4967	Robust Low Risk	395
945	-0.686553	-0.817713	-0.555394	0.249736	55.5089	Robust Low Risk	396
1423	-0.68715	-0.657195	-0.717106	0.121465	47.5444	Robust Low Risk	397
275	-0.687165	-0.799644	-0.574686	0.273007	68.9998	Robust Low Risk	398
671	-0.689832	-0.813187	-0.566477	0.223315	62.821	Robust Low Risk	399
703	-0.690147	-0.709823	-0.670472	0.14279	61.2239	Robust Low Risk	400
540	-0.691231	-0.888789	-0.493674	0.448826	139.503	Robust Low Risk	401
785	-0.692222	-0.761563	-0.62288	0.170592	47.1343	Robust Low Risk	402
230	-0.694263	-0.787867	-0.600659	0.286311	67.1066	Robust Low Risk	403
1159	-0.695453	-0.834189	-0.556718	0.218499	68.7658	Robust Low Risk	404
1301	-0.696769	-0.82711	-0.566428	0.317697	75.5233	Robust Low Risk	405
573P	-0.69948	-1.11756	-0.281399	0.369063	134.93	Robust Low Risk	406
1116D	-0.699673	-0.887593	-0.511752	0.389297	100.967	Robust Low Risk	407
743P	-0.701274	-0.693756	-0.708792	0.149381	68.613	Robust Low Risk	408
1416	-0.7013	-0.834268	-0.568333	0.228574	74.5154	Robust Low Risk	409
1104	-0.701492	-0.890027	-0.512957	0.221886	59.7944	Robust Low Risk	410
494	-0.705446	-0.944872	-0.466019	0.457975	100.925	Robust Low Risk	411
889	-0.707959	-0.924979	-0.490939	0.456617	106.564	Robust Low Risk	412
688	-0.709681	-0.712991	-0.706372	0.155374	39.9833	Robust Low Risk	413
1331	-0.710049	-0.739403	-0.680695	0.155668	25.3351	Robust Low Risk	414
1000	-0.713329	-0.915473	-0.511185	0.439032	96.4084	Robust Low Risk	415
553	-0.717579	-0.917416	-0.517743	0.329058	116.027	Robust Low Risk	416
614	-0.717883	-0.949934	-0.485831	0.516076	112.404	Robust Low Risk	417
982	-0.719465	-0.951036	-0.487894	0.399617	74.2701	Robust Low Risk	418
123D	-0.719672	-0.874851	-0.564494	0.30171	99.3695	Robust Low Risk	419
1012	-0.721278	-0.830914	-0.611642	0.234534	36.1862	Robust Low Risk	420
572	-0.723611	-0.906819	-0.540402	0.260053	76.5395	Robust Low Risk	421
119	-0.723893	-0.965327	-0.482458	0.433875	76.7231	Robust Low Risk	422
1112	-0.725166	-0.833344	-0.616987	0.197062	31.6224	Robust Low Risk	423
955	-0.727263	-0.902102	-0.552423	0.24509	68.2796	Robust Low Risk	424
320	-0.727391	-0.887518	-0.567263	0.249527	67.9135	Robust Low Risk	425
594	-0.72945	-0.801478	-0.657422	0.222256	29.5815	Robust Low Risk	426
1201	-0.729736	-0.902085	-0.557386	0.17751	53.5973	Robust Low Risk	427
980P	-0.736271	-0.94684	-0.525701	0.374314	67.5112	Robust Low Risk	428
833	-0.743819	-0.995214	-0.492423	0.441141	96.7528	Robust Low Risk	429
235	-0.751938	-0.897599	-0.606276	0.2829	69.1339	Robust Low Risk	430
308P	-0.752557	-1.02245	-0.482665	0.382705	108.298	Robust Low Risk	431
557	-0.758629	-0.857743	-0.659514	0.256642	59.668	Robust Low Risk	432
1424	-0.759285	-0.855118	-0.663453	0.24833	41.059	Robust Low Risk	433
593	-0.76372	-1.03823	-0.489211	0.391711	113.898	Robust Low Risk	434
1437	-0.76655	-0.987041	-0.54606	0.451191	89.9572	Robust Low Risk	435
518	-0.766654	-1.00256	-0.530745	0.431521	90.4443	Robust Low Risk	436
213	-0.790941	-0.970591	-0.611291	0.350223	54.6904	Robust Low Risk	437
779P	-0.794561	-1.00225	-0.586871	0.503493	109.462	Robust Low Risk	438
538	-0.795463	-0.732397	-0.85853	0.145074	42.5061	Robust Low Risk	439
1222	-0.803945	-0.939781	-0.668108	0.460714	120.482	Robust Low Risk	440
772	-0.806205	-0.853098	-0.759311	0.50982	126.624	Robust Low Risk	441
814	-0.809431	-0.984855	-0.634007	0.362812	53.2676	Robust Low Risk	442
612	-0.816682	-0.933109	-0.700255	0.515023	126.523	Robust Low Risk	443
1212	-0.817779	-0.740776	-0.894783	0.130989	46.7308	Robust Low Risk	444
1160	-0.820844	-0.941878	-0.699809	0.248712	21.7564	Robust Low Risk	445
536	-0.82087	-1.13032	-0.511424	0.388986	90.5537	Robust Low Risk	446
1403	-0.829167	-1.09631	-0.562027	0.48661	92.226	Robust Low Risk	447
340	-0.832389	-0.726012	-0.938767	0.283685	57.666	Robust Low Risk	448
895	-0.837194	-1.00424	-0.670144	0.401716	67.0743	Robust Low Risk	449
1167	-0.83923	-1.0546	-0.62386	0.423452	41.3554	Robust Low Risk	450
244	-0.840599	-0.918869	-0.76233	0.192751	37.3181	Robust Low Risk	451
439	-0.843865	-1.03805	-0.649675	0.287747	39.7161	Robust Low Risk	452
975	-0.852296	-0.957033	-0.747559	0.20498	26.4096	Robust Low Risk	453
1283D	-0.852387	-1.06218	-0.642598	0.362044	122.224	Robust Low Risk	454
916	-0.85503	-1.14741	-0.562655	0.377287	88.3842	Robust Low Risk	455
766	-0.857423	-0.860804	-0.854043	0.132698	30.4424	Robust Low Risk	456
570	-0.861233	-0.81327	-0.909196	0.166561	39.0303	Robust Low Risk	457
1047	-0.869676	-1.06942	-0.669934	0.335888	29.9206	Robust Low Risk	458
1262	-0.871973	-1.19089	-0.553056	0.437944	74.8637	Robust Low Risk	459
1027	-0.88822	-0.777975	-0.998466	0.262644	55.8588	Robust Low Risk	460
1014	-0.892537	-1.01312	-0.771953	0.2387	16.7531	Robust Low Risk	461
685	-0.898787	-0.860266	-0.937307	0.239905	48.9453	Robust Low Risk	462
412	-0.899569	-1.262	-0.537141	0.454515	73.6632	Robust Low Risk	463
653	-0.902373	-0.696599	-1.10815	0.321819	63.605	Robust Low Risk	464
661	-0.910599	-1.1505	-0.670702	0.556306	124.061	Intermediate	465
667	-0.915383	-0.823913	-1.00685	0.282673	55.8692	Robust Low Risk	466
548	-0.91965	-0.784308	-1.05499	0.454694	79.4876	Robust Low Risk	467
732	-0.950069	-1.04685	-0.853292	0.283716	27.6146	Robust Low Risk	468
1265	-0.955342	-1.15273	-0.757959	0.301694	42.0925	Robust Low Risk	469
1133	-0.960417	-0.894016	-1.02682	0.213242	30.4342	Robust Low Risk	470
979	-0.98136	-1.17334	-0.789381	0.302548	41.528	Robust Low Risk	471
283	-1.05031	-1.03412	-1.0665	0.349067	25.3101	Robust Low Risk	472
