## Supplemental Table S8 for "Consensus Risk Modeling and Uncertainty Quantification of Alzheimer’s Disease Using 5ADCSI Plasma Biomarkers and Multiple External Machine-Learning Frameworks"

target	target_column	feature	feature_label	importance_mean	importance_sd	importance_relative	rank
Amyloid probability (A4)	amyloid_probability_best__A4	p217tau	p217tau	1.228277936	0.152663255	1	1
Amyloid probability (A4)	amyloid_probability_best__A4	p217tau_ab42	p217tau/Aβ42	0.141492192	0.062052186	0.115195582	2
Amyloid probability (A4)	amyloid_probability_best__A4	nfl	NfL	0.005312612	0.004247886	0.004325252	3
Amyloid probability (A4)	amyloid_probability_best__A4	gfap	GFAP	0.005077695	0.001857124	0.004133995	4
Amyloid probability (A4)	amyloid_probability_best__A4	ab42_ab40	Aβ42/Aβ40	0.001625009	0.001515304	0.001322998	5
Amyloid probability (A4)	amyloid_probability_best__A4	age	Age	0.000928902	0.001247873	0.000756263	6
Amyloid probability (A4)	amyloid_probability_best__A4	e4_count	APOE ε4 count	0.000258399	0.000395834	0.000210375	7
Amyloid probability (A4)	amyloid_probability_best__A4	race_binary	Race	0	0	0	8
Amyloid probability (A4)	amyloid_probability_best__A4	ab40	Aβ40	-3.42E-06	0.000810071	-2.79E-06	9
Amyloid probability (A4)	amyloid_probability_best__A4	ab42	Aβ42	-6.48E-05	0.00017608	-5.28E-05	10
Amyloid probability (A4)	amyloid_probability_best__A4	education	Education	-7.24E-05	0.000254084	-5.89E-05	11
Amyloid probability (A4)	amyloid_probability_best__A4	sex_binary	Sex	-0.000127021	0.000124554	-0.000103414	12
Amyloid probability (ADNI-Alz)	amyloid_probability_best__ADNI_alz	p217tau_ab42	p217tau/Aβ42	0.694322251	0.141295046	1	1
Amyloid probability (ADNI-Alz)	amyloid_probability_best__ADNI_alz	sex_binary	Sex	0.310039487	0.066109909	0.446535433	2
Amyloid probability (ADNI-Alz)	amyloid_probability_best__ADNI_alz	p217tau	p217tau	0.260871321	0.038377154	0.375720814	3
Amyloid probability (ADNI-Alz)	amyloid_probability_best__ADNI_alz	e4_count	APOE ε4 count	0.07794431	0.023271276	0.112259559	4
Amyloid probability (ADNI-Alz)	amyloid_probability_best__ADNI_alz	age	Age	0.051646754	0.014890799	0.074384415	5
Amyloid probability (ADNI-Alz)	amyloid_probability_best__ADNI_alz	nfl	NfL	0.050368872	0.017228905	0.07254394	6
Amyloid probability (ADNI-Alz)	amyloid_probability_best__ADNI_alz	education	Education	0.03310612	0.00569624	0.047681202	7
Amyloid probability (ADNI-Alz)	amyloid_probability_best__ADNI_alz	gfap	GFAP	0.004229408	0.007945413	0.00609142	8
Amyloid probability (ADNI-Alz)	amyloid_probability_best__ADNI_alz	ab40	Aβ40	0.002066723	0.001803457	0.002976604	9
Amyloid probability (ADNI-Alz)	amyloid_probability_best__ADNI_alz	ab42	Aβ42	0.001940216	0.002008618	0.002794402	10
Amyloid probability (ADNI-Alz)	amyloid_probability_best__ADNI_alz	ab42_ab40	Aβ42/Aβ40	0.001725186	0.001403	0.002484705	11
Amyloid probability (ADNI-Alz)	amyloid_probability_best__ADNI_alz	race_binary	Race	0	0	0	12
Amyloid probability (ADNI-Jan)	amyloid_probability_best__ADNI_Jan	sex_binary	Sex	0.752471841	0.145683172	1	1
Amyloid probability (ADNI-Jan)	amyloid_probability_best__ADNI_Jan	e4_count	APOE ε4 count	0.645045253	0.037406693	0.857235073	2
Amyloid probability (ADNI-Jan)	amyloid_probability_best__ADNI_Jan	nfl	NfL	0.262525053	0.027505871	0.348883557	3
Amyloid probability (ADNI-Jan)	amyloid_probability_best__ADNI_Jan	ab40	Aβ40	0.07319487	0.027156029	0.097272571	4
Amyloid probability (ADNI-Jan)	amyloid_probability_best__ADNI_Jan	age	Age	0.058284075	0.009004687	0.077456819	5
Amyloid probability (ADNI-Jan)	amyloid_probability_best__ADNI_Jan	education	Education	0.024025872	0.009135625	0.031929265	6
Amyloid probability (ADNI-Jan)	amyloid_probability_best__ADNI_Jan	gfap	GFAP	0.020948362	0.012361734	0.027839396	7
Amyloid probability (ADNI-Jan)	amyloid_probability_best__ADNI_Jan	p217tau	p217tau	0.002982437	0.003982122	0.00396352	8
Amyloid probability (ADNI-Jan)	amyloid_probability_best__ADNI_Jan	race_binary	Race	0	0	0	9
Amyloid probability (ADNI-Jan)	amyloid_probability_best__ADNI_Jan	ab42_ab40	Aβ42/Aβ40	-0.000514275	0.009222632	-0.000683448	10
Amyloid probability (ADNI-Jan)	amyloid_probability_best__ADNI_Jan	p217tau_ab42	p217tau/Aβ42	-0.001174146	0.008792851	-0.001560386	11
Amyloid probability (ADNI-Jan)	amyloid_probability_best__ADNI_Jan	ab42	Aβ42	-0.001748509	0.005704109	-0.002323687	12
Consensus AD-risk	consensus_risk	p217tau	p217tau	0.916578944	0.162733358	1	1
Consensus AD-risk	consensus_risk	e4_count	APOE ε4 count	0.418085335	0.069660084	0.456136744	2
Consensus AD-risk	consensus_risk	sex_binary	Sex	0.141920621	0.018236837	0.154837314	3
Consensus AD-risk	consensus_risk	p217tau_ab42	p217tau/Aβ42	0.127014695	0.052873312	0.138574747	4
Consensus AD-risk	consensus_risk	nfl	NfL	0.019389103	0.007398811	0.021153773	5
Consensus AD-risk	consensus_risk	age	Age	0.009560985	0.004298924	0.010431163	6
Consensus AD-risk	consensus_risk	gfap	GFAP	0.005769668	0.004956027	0.006294786	7
Consensus AD-risk	consensus_risk	ab40	Aβ40	0.005107519	0.002660699	0.005572372	8
Consensus AD-risk	consensus_risk	education	Education	0.003340354	0.001320195	0.003644372	9
Consensus AD-risk	consensus_risk	ab42	Aβ42	0.001145414	0.001074099	0.001249662	10
Consensus AD-risk	consensus_risk	ab42_ab40	Aβ42/Aβ40	0.001082795	0.001120065	0.001181344	11
Consensus AD-risk	consensus_risk	race_binary	Race	0	0	0	12
Predicted centiloids (A4)	pred_centiloids_best__A4	p217tau	p217tau	1.663727972	0.074147141	1	1
Predicted centiloids (A4)	pred_centiloids_best__A4	ab42_ab40	Aβ42/Aβ40	0.051613259	0.02565011	0.031022655	2
Predicted centiloids (A4)	pred_centiloids_best__A4	e4_count	APOE ε4 count	0.042829819	0.006809408	0.025743282	3
Predicted centiloids (A4)	pred_centiloids_best__A4	p217tau_ab42	p217tau/Aβ42	0.019877017	0.0085741	0.011947276	4
Predicted centiloids (A4)	pred_centiloids_best__A4	education	Education	0.014561	0.003867182	0.008752032	5
Predicted centiloids (A4)	pred_centiloids_best__A4	sex_binary	Sex	0.00805336	0.001269259	0.004840551	6
Predicted centiloids (A4)	pred_centiloids_best__A4	ab40	Aβ40	0.004612277	0.002724251	0.002772254	7
Predicted centiloids (A4)	pred_centiloids_best__A4	age	Age	0.003658017	0.0017183	0.002198687	8
Predicted centiloids (A4)	pred_centiloids_best__A4	nfl	NfL	0.002280821	0.000571188	0.00137091	9
Predicted centiloids (A4)	pred_centiloids_best__A4	ab42	Aβ42	0.001570386	0.00100655	0.000943896	10
Predicted centiloids (A4)	pred_centiloids_best__A4	gfap	GFAP	0.00109277	0.001468595	0.00065682	11
Predicted centiloids (A4)	pred_centiloids_best__A4	race_binary	Race	0	0	0	12
Predicted centiloids (ADNI-Alz)	pred_centiloids_best__ADNI_alz	p217tau_ab42	p217tau/Aβ42	0.96869275	0.336621797	1	1
Predicted centiloids (ADNI-Alz)	pred_centiloids_best__ADNI_alz	p217tau	p217tau	0.29905598	0.183026107	0.308721191	2
Predicted centiloids (ADNI-Alz)	pred_centiloids_best__ADNI_alz	nfl	NfL	0.199252165	0.053560914	0.20569181	3
Predicted centiloids (ADNI-Alz)	pred_centiloids_best__ADNI_alz	e4_count	APOE ε4 count	0.147038152	0.05183031	0.151790289	4
Predicted centiloids (ADNI-Alz)	pred_centiloids_best__ADNI_alz	education	Education	0.009167307	0.002368827	0.009463586	5
Predicted centiloids (ADNI-Alz)	pred_centiloids_best__ADNI_alz	sex_binary	Sex	0.00297444	0.00135211	0.003070572	6
Predicted centiloids (ADNI-Alz)	pred_centiloids_best__ADNI_alz	gfap	GFAP	0.001514263	0.000683099	0.001563203	7
Predicted centiloids (ADNI-Alz)	pred_centiloids_best__ADNI_alz	age	Age	0.001420329	0.001876386	0.001466232	8
Predicted centiloids (ADNI-Alz)	pred_centiloids_best__ADNI_alz	ab42_ab40	Aβ42/Aβ40	0.000473481	0.000577529	0.000488784	9
Predicted centiloids (ADNI-Alz)	pred_centiloids_best__ADNI_alz	ab40	Aβ40	0.000321954	0.00052021	0.000332359	10
Predicted centiloids (ADNI-Alz)	pred_centiloids_best__ADNI_alz	ab42	Aβ42	0.000256103	0.000370778	0.00026438	11
Predicted centiloids (ADNI-Alz)	pred_centiloids_best__ADNI_alz	race_binary	Race	-1.45E-08	3.24E-08	-1.49E-08	12
Predicted centiloids (ADNI-Jan)	pred_centiloids_best__ADNI_Jan	e4_count	APOE ε4 count	1.823830972	0.071147938	1	1
Predicted centiloids (ADNI-Jan)	pred_centiloids_best__ADNI_Jan	nfl	NfL	0.044216056	0.013921753	0.024243506	2
Predicted centiloids (ADNI-Jan)	pred_centiloids_best__ADNI_Jan	education	Education	0.021458671	0.003158768	0.011765712	3
Predicted centiloids (ADNI-Jan)	pred_centiloids_best__ADNI_Jan	age	Age	0.020267575	0.005337574	0.011112639	4
Predicted centiloids (ADNI-Jan)	pred_centiloids_best__ADNI_Jan	sex_binary	Sex	0.011338504	0.002021976	0.006216861	5
Predicted centiloids (ADNI-Jan)	pred_centiloids_best__ADNI_Jan	gfap	GFAP	0.008537066	0.008545785	0.004680843	6
Predicted centiloids (ADNI-Jan)	pred_centiloids_best__ADNI_Jan	ab42_ab40	Aβ42/Aβ40	0.003928077	0.003140253	0.00215375	7
Predicted centiloids (ADNI-Jan)	pred_centiloids_best__ADNI_Jan	ab42	Aβ42	0.002881449	0.003100662	0.001579888	8
Predicted centiloids (ADNI-Jan)	pred_centiloids_best__ADNI_Jan	p217tau	p217tau	0.000610461	0.000734203	0.000334714	9
Predicted centiloids (ADNI-Jan)	pred_centiloids_best__ADNI_Jan	race_binary	Race	0	0	0	10
Predicted centiloids (ADNI-Jan)	pred_centiloids_best__ADNI_Jan	ab40	Aβ40	-3.13E-05	0.000299006	-1.72E-05	11
Predicted centiloids (ADNI-Jan)	pred_centiloids_best__ADNI_Jan	p217tau_ab42	p217tau/Aβ42	-0.000222396	0.000394656	-0.000121939	12
Rank SD	rank_sd	e4_count	APOE ε4 count	0.30765538	0.054383031	1	1
Rank SD	rank_sd	p217tau	p217tau	0.232069036	0.04483598	0.754314896	2
Rank SD	rank_sd	nfl	NfL	0.222587067	0.015427701	0.723494798	3
Rank SD	rank_sd	sex_binary	Sex	0.170440755	0.02809757	0.553998942	4
Rank SD	rank_sd	p217tau_ab42	p217tau/Aβ42	0.129094644	0.028718232	0.419607952	5
Rank SD	rank_sd	gfap	GFAP	0.088810288	0.038805621	0.28866808	6
Rank SD	rank_sd	age	Age	0.026988028	0.019475563	0.087721618	7
Rank SD	rank_sd	ab42_ab40	Aβ42/Aβ40	0.025265527	0.008188095	0.082122818	8
Rank SD	rank_sd	education	Education	0.018620633	0.013543433	0.060524321	9
Rank SD	rank_sd	ab40	Aβ40	0.003487872	0.007324067	0.011336943	10
Rank SD	rank_sd	race_binary	Race	0	0	0	11
Rank SD	rank_sd	ab42	Aβ42	-0.001320262	0.006134822	-0.004291367	12
Total uncertainty	total_uncertainty	e4_count	APOE ε4 count	0.601708317	0.114757843	1	1
Total uncertainty	total_uncertainty	p217tau	p217tau	0.546024086	0.089069381	0.907456437	2
Total uncertainty	total_uncertainty	p217tau_ab42	p217tau/Aβ42	0.263289195	0.035678645	0.437569479	3
Total uncertainty	total_uncertainty	nfl	NfL	0.105831589	0.019589148	0.175885203	4
Total uncertainty	total_uncertainty	sex_binary	Sex	0.046165879	0.006945316	0.076724682	5
Total uncertainty	total_uncertainty	age	Age	0.026641316	0.006539978	0.044276131	6
Total uncertainty	total_uncertainty	education	Education	0.009589773	0.003857346	0.015937577	7
Total uncertainty	total_uncertainty	ab40	Aβ40	0.008008285	0.005888681	0.013309247	8
Total uncertainty	total_uncertainty	ab42	Aβ42	0.00474072	0.006891043	0.007878767	9
Total uncertainty	total_uncertainty	gfap	GFAP	0.004700456	0.005290977	0.007811852	10
Total uncertainty	total_uncertainty	ab42_ab40	Aβ42/Aβ40	0.000603782	0.002623677	0.001003447	11
Total uncertainty	total_uncertainty	race_binary	Race	0	0	0	12
